# Implementing a consultation service for translating genomic research findings into the clinic: lessons from the SickKids Genome Board

**DOI:** 10.1101/2024.11.18.24317509

**Authors:** Amy Pan, Kenzie Pulsifer, Michelle Axford, Lena Dolman, Bailey Gallinger, Eriskay Liston, Elizabeth Stephenson, Anna Szuto, Laura Zahavich, Gregory Costain

## Abstract

**Objectives:** Genome-wide sequencing (GWS) is now used across the breadth of paediatric research. There is a greater potential to identify unexpected, clinically relevant findings with GWS than with the targeted genetic techniques used in prior decades. Individual research teams may not have the expertise to evaluate and manage these findings. The Hospital for Sick Children (SickKids) Genome Board is a no-cost consultation service for researchers with questions arising from genetic aspects of their studies.

**Methods:** We reviewed all submissions to and recommendations from the Genome Board over the first four years, to identify common questions, themes, and trends.

**Results:** There were 67 submissions, and a year-over-year increase in volumes. The most common request (60%) was to assess variants identified by GWS for pathogenicity, clinical actionability, and returnability to a study participant. Overall, 23 of 48 reviewed variants were recommended for clinical confirmation and return with genetic counselling. Other categories of submissions included requests to researchers from study participants to release their “raw” genomic data, and for input on protocols related to clinical translation of findings.

**Conclusion:** The Genome Board provides a generalizable model for centralized triage of clinical questions arising from genomic research at a paediatric centre. Clinicians should be aware that patient participation in genetic research studies can have downstream consequences for their healthcare.
