## Supplemental Table 1 for "Implementing a consultation service for translating genomic research findings into the clinic: lessons from the SickKids Genome Board"

### Sheet: Data
Table S1. List of all 47 genes that were submitted for review to the Genome Board, categorized by queried associated condition / phenotype. Data current as of October 2024.
Phenotype Category	Gene	Gene MIM	Queried Associated Condition / Phenotype	Inheritance Pattern	Condition / Phenotype MIM	ACMG Secondary Findings v3.2 list gene?	ClinGen Pediatric and/or Adult Clinical Actionability assessment available?
Cardiovascular	ABCC6	603234	Pseudoxanthoma elasticum	AR	264800	No	No
			Arterial calcification, generalized, of infancy, 2	AR	614473
Cardiovascular	KCNQ1	607542	Long QT syndrome 1	AD	192500	Yes	Yes
Cardiovascular	LDLR	606945	Hypercholesterolemia, familial, 1	AD/AR	143890	Yes	Yes
Cardiovascular	LPL	609708	Lipoprotein lipase deficiency	AR	238600	No	No
			Combined hyperlipidemia, familial	AD	144250
Cardiovascular	MEF2A	600660	Coronary artery disease, autosomal dominant, 1	AD	608320	No	No
Cardiovascular	MYH11	160745	Aortic aneurysm, familial thoracic 4	AD	132900	Yes	Yes
Cardiovascular	PLN	172405	Cardiomyopathy, dilated, 1P	AD	6099090	No	No
			Cardiomyopathy, hypertrophic, 18	AD	613874
Cardiovascular	RNF213	613768	Moyamoya disease 2, susceptibility to	AD/AR	607151	No	No
Cardiovascular	RYR2	180902	Ventricular tachycardia, catecholaminergic polymorphic, 1	AD	604772	Yes	Yes
Cardiovascular	SCN5A	600163	Brugada syndrome 1	AD	601144	Yes	Yes
Cardiovascular	TGFBR1	190181	Loeys-Dietz syndrome 1	AD	609192	Yes	Yes
Cardiovascular	TNNI3	191044	Cardiomyopathy, hypertrophic, 7	AD	613690	Yes	Yes
Cancer	ATM	607585	Breast cancer, susceptibility to	AD	114480	No	Yes
Cancer	BRCA1	113705	Breast-ovarian cancer, familial, 1	AD	604370	Yes	Yes
Cancer	BRCA2	600185	Breast-ovarian cancer, familial, 2	AD	612555	Yes	Yes
Cancer	DDX41	608170	Myeloproliferative/lymphoproliferative neoplasms, familial (multiple types), susceptibility to	AD	616870	No	In preparation
Cancer	FLCN	607273	Birt-Hogg-Dube syndrome	AD	135150	No	Yes
Cancer	NF1	613113	Neurofibromatosis, type 1	AD	162200	No	Yes
Cancer	PDGFRB	173410	Premature aging syndrome, Penttinen type	AD	601812	No	No
			Kosaki overgrowth syndrome	AD	616592
			Myofibromatosis, infantile, 1	AD	228550
			Myeloproliferative disorder with eosinophilia	AD	131440
Cancer	SMARCA4	603254	Rhabdoid tumor predisposition syndrome 2	AD	613325	No	Yes
Hematological	DNASE2	126350	Autoinflammatory-pancytopenia syndrome	AR	619858	No	No
Hematological	EPOR	133171	Erythrocytosis, familial, 1	AD	133100	No	No
Hematological	F11	264900	Factor XI deficiency	AR	612416	No	Yes
Hematological	F5	612309	Factor V deficiency	AR	227400	No	Yes
Hematological	F8	300841	Hemophilia A	XLR	306700	No	Yes
Hematological	FGA	134820	Afibrinogenemia, congenital	AR	202400	No	No
Hematological	MTHFR	607093	Thromboembolism, susceptibility to	AD	188050	No	No
Hematological	TUBB1	612901	Macrothrombocytopenia, isolated, 1	AD	613112	No	No
Neurological	ATP1A2	182340	Developmental and epileptic encephalopathy 98	AD	619605	No	No
			Alternating hemiplegia of childhood 1	AD	104290
			Migraine, familial basilar	AD	601481
			Migraine, familial hemiplegic, 2	AD	602481
Neurological	CLCN1	118425	Myotonia congenita	AR	255700	No	No
Neurological	MFN2	608507	Charcot-Marie-Tooth disease, axonal, type 2A2A	AD	609260	No	No
			Hereditary motor and sensory neuropathy VIA	AD	601152
Neurological	OPTN	602432	Amyotrophic lateral sclerosis 12 with or without frontotemporal dementia	AD/AR	613435	No	No
Ophthalmological	MYOC	601652	Glaucoma 1A, primary open angle	AD	137750	No	No
Ophthalmological	PDE6B	180072	Retinitis pigmentosa-40	AR	613801	No	No
			Night blindness, congenital stationary	AD	163500
Ophthalmological	SLC39A5	608730	Myopia 24	AD	615946	No	No
Ophthalmological	TEK	600221	Glaucoma 3, primary congenital, E	AD	617272	No	No
Skeletal	ERF	611888	Craniosynostosis 4	AD	600775	No	No
			Chitayat syndrome	AD	617180
Skeletal	EXT2	608210	Exostoses, multiple, type 2	AD	133701	No	No
Hearing loss	KCNQ4	603537	Deafness, autosomal dominant 2A	AD	600101	No	No
Immunological	NFKB1	164011	Immunodeficiency, common variable, 12	AD	616576	No	No
Renal and urinary tract disorder	COL4A3	120070	Alport syndrome 3A	AD	104200	No	Yes
Miscellaneous	CES1	114835	Drug metabolism, altered, CES1-related	AD	618057	No	No
Miscellaneous	FLG	135940	Ichthyosis vulgaris	AD/AR	146700	No	No
Miscellaneous	TSHR	603372	Hypothyroidism, congenital, nongoitrous, 1	AR	275200	No	No
NA	SAT1	313020	[Not well established]	NA	NA	No	No
NA	ATG4B	611338	[Not well established]	NA	NA	No	No
NA	MT-TL2	590055	[Not well established]	NA	NA	No	No
Legend:
AR = autosomal recessive
AD = autosomal dominant
XLR = X-linked recessive
NA = not applicable
